# Comprehensive metabolite ratio QTL mapping reveals disease relevant enzyme biology

**DOI:** 10.64898/2025.12.04.25341616

**Authors:** Sadegh Rizi, Nicolas Goss, Zoltán Kutalik, Adriaan van der Graaf

## Abstract

Metabolite ratios are valuable proxies for enzyme- and pathway activity, which are otherwise hard to capture. The genetic basis of metabolite ratios has not been systematically studied as it implies expanding the search space quadratically, leading to increased computational burden. Here, we present efficient statistical methodology to identify ratio quantitative trait loci (rQTLs), requiring only association summary statistics of metabolite measurements. In validations the methodology shows strong correlation with classically estimated ratios (median ***R*^2^ = 0.94**). Across all pairwise metabolite comparisons, 5,095 metabolite pairs contain one or more significant rQTL that exhibit far stronger associations than their constituents. The genes to which these rQTLs map are strongly enriched for enzymes (Odds ratio ranges between 4.3 and 20, depending on gene mapping strategy). Furthermore, metabolites whose ratios have rQTLs have shorter reaction distance (median=4) compared to random pairs of metabolites (median=6) (***P* = 8.0**·**10*^−^*^13^**). We identified many otherwise missed loci: 1,249 rQTLs across 53 independent loci were novel, meaning that the individual metabolites did not pass significance in the source study, highlighting that our methodology increases the number of QTLs by 21%. rQTLs often reveal enzyme activity: capturing long-chain polyunsaturated fatty acid desaturation at the *FADS2* locus (177 metabolites across 1,258 rQTLs), as well as elongation through *ELOVL2* and *ELOVL5* (23 metabolites across 27 rQTLs). Importantly, 72% of genes mapped to rQTLs were not available in pQTL studies. Furthermore, tissue-specific eQTLs confirmed that some blood rQTL associations (e.g. ones mapped to *ETFDH* in muscle tissue and *SCD* in adipose tissue) can capture processes taking place in other tissues. We further identified metabolite ratios that are likely causal biomarkers for malignant bladder neoplasms and ischaemic heart disease. Finally, we identified a novel rQTL for the cAMP-to-PFOS ratio, mapping to a missense variant in *ABCG2*, suggesting that *ABCG2* is involved in the excretion of PFOS in humans. In summary, our method is able to systematically map rQTLs which can serve as key disease biomarkers, proxy for unmeasured proteins and identify novel biology. We offer an interactive browser to explore the rQTL and metabolite ratios identified in this study: metabolite-ratio-app.athirtyone.com/
