## Supplementary Table 9 for "Comprehensive metabolite ratio QTL mapping reveals disease relevant enzyme biology"

### Sheet: Sheet1
	gene_mapping_strategy	not_significant_no_enzyme	not_significant_enzyme	significant_no_enzyme	significant_and_enzyme	odds_ratio	p_value
0	closest	14711	4766	109	153	4.33264	6.45038e-31
1	missense	14711	4766	32	72	6.94497	1.21699e-21
2	eQTL_MR-link2	2398	769	11	24	6.80364	4.97048e-08
3	pQTL_MR-link2	291	130	2	18	20.1462	1.34711e-07
