## Supplementary Table 11 for "Comprehensive metabolite ratio QTL mapping reveals disease relevant enzyme biology"

### Sheet: Sheet1
	ratio_accession	pos_name	met1_name	met2_name	infomap_cluster	num_carbon_number	den_carbon_number	num_double_bonds	den_double_bonds	locus_name
5	GCST90199770_GCST90199684	rs174547	1-linoleoylglycerol (18:2)	1-arachidonylglycerol (20:4)	62	18	18	2	4	FADS
8	GCST90199822_GCST90199713	rs174546	docosapentaenoate (n3 dpa; 22:5n3)	1-oleoyl-gpi (18:1)	62	22	22	5	1	FADS
14	GCST90199723_GCST90199666	rs603424	palmitoylcarnitine (c16)	5-dodecenoate (12:1n7)	67	16	16		1	other
25	GCST90199716_GCST90199807	rs4507958	hexadecanedioate (c16-dc)	10-undecenoate (11:1n1)	163	16	16		1	other
26	GCST90199723_GCST90200397	rs603424	palmitate (16:0)	5-dodecenoate (12:1n7)	67	16	16	0	1	other
29	GCST90199792_GCST90199733	rs7350789	1-palmitoyl-gpc (16:0)	1-palmitoyl-gpe (16:0)	38	16	16	0	0	other
39	GCST90200104_GCST90199669	rs419291	acetylcarnitine (c2)	hexadecadienoate (16:2n6)	115	2	2		2	other
53	GCST90199728_GCST90200388	rs603424	palmitoleate (16:1n7)	10-nonadecenoate (19:1n9)	67	16	16	1	1	other
56	GCST90200354_GCST90199710	rs968567	docosatrienoate (22:3n3)	linoleate (18:2n6)	62	22	22	3	2	FADS
65	GCST90200104_GCST90200459	rs603424	margarate (17:0)	hexadecadienoate (16:2n6)	67	17	17	0	2	other
96	GCST90200018_GCST90199669	rs662138	acetylcarnitine (c2)	adipoylcarnitine (c6-dc)	97	2	2			other
139	GCST90199806_GCST90200428	rs4149056	caprate (10:0)	tetradecanedioate (c14-dc)	52	10	10	0		other
140	GCST90199772_GCST90199732	rs10468017	1-stearoyl-gpc (18:0)	1-stearoyl-gpe (18:0)	38	18	18	0	0	other
141	GCST90199772_GCST90199732	rs588136	1-stearoyl-gpc (18:0)	1-stearoyl-gpe (18:0)	223	18	18	0	0	other
157	GCST90199713_GCST90200457	rs99780	pentadecanoate (15:0)	docosapentaenoate (n3 dpa; 22:5n3)	62	15	15	0	5	FADS
167	GCST90200358_GCST90200104	rs174553	hexadecadienoate (16:2n6)	arachidonate (20:4n6)	62	16	16	2	4	FADS
178	GCST90199721_GCST90199744	rs174566	eicosenoate (20:1)	stearidonate (18:4n3)	62	20	20	1	4	FADS
192	GCST90199796_GCST90200451	rs174565	nonadecanoate (19:0)	docosapentaenoate (n6 dpa; 22:5n6)	62	19	19	0	5	FADS
208	GCST90199666_GCST90200388	rs603424	palmitoleate (16:1n7)	palmitoylcarnitine (c16)	67	16	16	1		other
252	GCST90200320_GCST90200358	rs174564	arachidonate (20:4n6)	dihomo-linoleate (20:2n6)	62	20	20	4	2	FADS
263	GCST90199796_GCST90200390	rs174570	stearate (18:0)	docosapentaenoate (n6 dpa; 22:5n6)	62	18	18	0	5	FADS
269	GCST90199806_GCST90199730	rs273903	myristoylcarnitine (c14)	tetradecanedioate (c14-dc)	115	14	14			other
274	GCST90200236_GCST90200018	rs57025390	adipoylcarnitine (c6-dc)	undecenoylcarnitine (c11:1)	163	6	6		1	other
279	GCST90200320_GCST90199715	rs603424	myristoleate (14:1n5)	dihomo-linoleate (20:2n6)	67	14	14	1	2	other
281	GCST90199710_GCST90200104	rs968567	hexadecadienoate (16:2n6)	docosatrienoate (22:3n3)	62	16	16	2	3	FADS
296	GCST90199750_GCST90199720	rs61797339	octanoylcarnitine (c8)	laurylcarnitine (c12)	161	8	8			other
309	GCST90200349_GCST90199731	rs174566	10-heptadecenoate (17:1n7)	eicosapentaenoate (epa; 20:5n3)	62	17	17	1	5	FADS
321	GCST90200236_GCST90199697	rs57025390	dodecanedioate (c12-dc)	undecenoylcarnitine (c11:1)	163	12	12		1	other
327	GCST90199709_GCST90199744	rs174567	eicosenoate (20:1)	adrenate (22:4n6)	62	20	20	1	4	FADS
350	GCST90200354_GCST90200388	rs603424	palmitoleate (16:1n7)	linoleate (18:2n6)	67	16	16	1	2	other
359	GCST90199710_GCST90199713	rs174560	docosapentaenoate (n3 dpa; 22:5n3)	docosatrienoate (22:3n3)	62	22	22	5	3	FADS
377	GCST90199730_GCST90199731	rs270612	10-heptadecenoate (17:1n7)	myristoylcarnitine (c14)	115	17	17	1		other
392	GCST90199709_GCST90200104	rs174546	hexadecadienoate (16:2n6)	adrenate (22:4n6)	62	16	16	2	4	FADS
397	GCST90199728_GCST90199730	rs635619	myristoylcarnitine (c14)	10-nonadecenoate (19:1n9)	115	14	14		1	other
404	GCST90199710_GCST90199744	rs968567	eicosenoate (20:1)	docosatrienoate (22:3n3)	62	20	20	1	3	FADS
433	GCST90199713_GCST90199807	rs174546	hexadecanedioate (c16-dc)	docosapentaenoate (n3 dpa; 22:5n3)	62	16	16		5	FADS
435	GCST90199807_GCST90199731	rs77420750	10-heptadecenoate (17:1n7)	hexadecanedioate (c16-dc)	10	17	17	1		other
458	GCST90199880_GCST90199750	rs61797339	laurylcarnitine (c12)	cis-4-decenoylcarnitine (c10:1)	161	12	12		1	other
493	GCST90200104_GCST90200414	rs603424	myristate (14:0)	hexadecadienoate (16:2n6)	67	14	14	0	2	other
494	GCST90199713_GCST90199796	rs3945981	docosapentaenoate (n6 dpa; 22:5n6)	docosapentaenoate (n3 dpa; 22:5n3)	112	22	22	5	5	ELOVL
510	GCST90200320_GCST90199723	rs2130525	5-dodecenoate (12:1n7)	dihomo-linoleate (20:2n6)	155	12	12	1	2	other
511	GCST90200320_GCST90199723	rs603424	5-dodecenoate (12:1n7)	dihomo-linoleate (20:2n6)	67	12	12	1	2	other
514	GCST90200358_GCST90199744	rs174564	eicosenoate (20:1)	arachidonate (20:4n6)	62	20	20	1	4	FADS
568	GCST90199822_GCST90199772	rs174560	1-stearoyl-gpe (18:0)	1-oleoyl-gpi (18:1)	62	18	18	0	1	FADS
616	GCST90199796_GCST90199728	rs174570	10-nonadecenoate (19:1n9)	docosapentaenoate (n6 dpa; 22:5n6)	62	19	19	1	5	FADS
622	GCST90200151_GCST90199730	rs603424	myristoylcarnitine (c14)	5-dodecenoylcarnitine (c12:1)	67	14	14		1	other
668	GCST90199669_GCST90199651	rs272849	docosahexaenoate (dha; 22:6n3)	acetylcarnitine (c2)	115	22	22	6		other
678	GCST90199822_GCST90199733	rs174544	1-palmitoyl-gpc (16:0)	1-oleoyl-gpi (18:1)	62	16	16	0	1	FADS
704	GCST90199731_GCST90200388	rs603424	palmitoleate (16:1n7)	10-heptadecenoate (17:1n7)	67	16	16	1	1	other
707	GCST90199713_GCST90199651	rs3798707	docosahexaenoate (dha; 22:6n3)	docosapentaenoate (n3 dpa; 22:5n3)	112	22	22	6	5	ELOVL
749	GCST90200358_GCST90199728	rs174564	10-nonadecenoate (19:1n9)	arachidonate (20:4n6)	62	19	19	1	4	FADS
757	GCST90200236_GCST90199730	rs11626972	myristoylcarnitine (c14)	undecenoylcarnitine (c11:1)	43	14	14		1	other
770	GCST90199713_GCST90199715	rs603424	myristoleate (14:1n5)	docosapentaenoate (n3 dpa; 22:5n3)	67	14	14	1	5	other
771	GCST90199713_GCST90199715	rs174549	myristoleate (14:1n5)	docosapentaenoate (n3 dpa; 22:5n3)	62	14	14	1	5	FADS
772	GCST90200349_GCST90200388	rs603424	palmitoleate (16:1n7)	eicosapentaenoate (epa; 20:5n3)	67	16	16	1	5	other
773	GCST90200349_GCST90200388	rs174566	palmitoleate (16:1n7)	eicosapentaenoate (epa; 20:5n3)	62	16	16	1	5	FADS
782	GCST90199713_GCST90200122	rs9295741	nisinate (24:6n3)	docosapentaenoate (n3 dpa; 22:5n3)	112	24	24	6	5	ELOVL
810	GCST90199822_GCST90199732	rs174560	1-stearoyl-gpc (18:0)	1-oleoyl-gpi (18:1)	62	18	18	0	1	FADS
821	GCST90199750_GCST90199668	rs61797339	hexanoylcarnitine (c6)	laurylcarnitine (c12)	161	6	6			other
825	GCST90199713_GCST90199742	rs174546	1-linoleoyl-gpc (18:2)	docosapentaenoate (n3 dpa; 22:5n3)	62	18	18	2	5	FADS
838	GCST90199848_GCST90200673	rs662138	butyrylcarnitine (c4)	succinylcarnitine (c4-dc)	97	4	4			other
854	GCST90199715_GCST90200451	rs603424	nonadecanoate (19:0)	myristoleate (14:1n5)	67	19	19	0	1	other
893	GCST90199710_GCST90199728	rs968567	10-nonadecenoate (19:1n9)	docosatrienoate (22:3n3)	62	19	19	1	3	FADS
912	GCST90199723_GCST90199743	rs603424	stearoylcarnitine (c18)	5-dodecenoate (12:1n7)	67	18	18		1	other
918	GCST90199715_GCST90200390	rs603424	stearate (18:0)	myristoleate (14:1n5)	67	18	18	0	1	other
948	GCST90200018_GCST90199799	rs1134688	glutarylcarnitine (c5-dc)	adipoylcarnitine (c6-dc)	162	5	5			other
963	GCST90199709_GCST90200390	rs174564	stearate (18:0)	adrenate (22:4n6)	62	18	18	0	4	FADS
985	GCST90199709_GCST90200451	rs174566	nonadecanoate (19:0)	adrenate (22:4n6)	62	19	19	0	4	FADS
1031	GCST90199727_GCST90199742	rs102275	1-linoleoyl-gpc (18:2)	1-oleoyl-gpc (18:1)	62	18	18	2	1	FADS
1041	GCST90199796_GCST90199744	rs174570	eicosenoate (20:1)	docosapentaenoate (n6 dpa; 22:5n6)	62	20	20	1	5	FADS
1046	GCST90199713_GCST90199806	rs174546	tetradecanedioate (c14-dc)	docosapentaenoate (n3 dpa; 22:5n3)	62	14	14		5	FADS
1050	GCST90200349_GCST90199710	rs174566	docosatrienoate (22:3n3)	eicosapentaenoate (epa; 20:5n3)	62	22	22	3	5	FADS
1051	GCST90199710_GCST90199895	rs174560	1-lignoceroyl-gpc (24:0)	docosatrienoate (22:3n3)	62	24	24	0	3	FADS
1113	GCST90200104_GCST90199721	rs1535	stearidonate (18:4n3)	hexadecadienoate (16:2n6)	62	18	18	4	2	FADS
1114	GCST90200104_GCST90199721	rs6498540	stearidonate (18:4n3)	hexadecadienoate (16:2n6)	34	18	18	4	2	other
1154	GCST90199711_GCST90199713	rs174567	docosapentaenoate (n3 dpa; 22:5n3)	docosadienoate (22:2n6)	62	22	22	5	2	FADS
1157	GCST90200358_GCST90200390	rs174564	stearate (18:0)	arachidonate (20:4n6)	62	18	18	0	4	FADS
1171	GCST90200388_GCST90200451	rs603424	nonadecanoate (19:0)	palmitoleate (16:1n7)	67	19	19	0	1	other
1194	GCST90200388_GCST90200390	rs603424	stearate (18:0)	palmitoleate (16:1n7)	67	18	18	0	1	other
1209	GCST90200320_GCST90199651	rs1535	docosahexaenoate (dha; 22:6n3)	dihomo-linoleate (20:2n6)	62	22	22	6	2	FADS
1222	GCST90200358_GCST90200451	rs174566	nonadecanoate (19:0)	arachidonate (20:4n6)	62	19	19	0	4	FADS
1264	GCST90199710_GCST90200390	rs968567	stearate (18:0)	docosatrienoate (22:3n3)	62	18	18	0	3	FADS
1287	GCST90199710_GCST90200451	rs968567	nonadecanoate (19:0)	docosatrienoate (22:3n3)	62	19	19	0	3	FADS
1298	GCST90199715_GCST90199728	rs603424	10-nonadecenoate (19:1n9)	myristoleate (14:1n5)	67	19	19	1	1	other
1317	GCST90199669_GCST90200397	rs419291	palmitate (16:0)	acetylcarnitine (c2)	115	16	16	0		other
1330	GCST90199709_GCST90199728	rs174564	10-nonadecenoate (19:1n9)	adrenate (22:4n6)	62	19	19	1	4	FADS
1361	GCST90199713_GCST90199666	rs272849	palmitoylcarnitine (c16)	docosapentaenoate (n3 dpa; 22:5n3)	115	16	16		5	other
1372	GCST90199713_GCST90199723	rs603424	5-dodecenoate (12:1n7)	docosapentaenoate (n3 dpa; 22:5n3)	67	12	12	1	5	other
1373	GCST90199713_GCST90199723	rs174549	5-dodecenoate (12:1n7)	docosapentaenoate (n3 dpa; 22:5n3)	62	12	12	1	5	FADS
1400	GCST90200018_GCST90199668	rs662138	hexanoylcarnitine (c6)	adipoylcarnitine (c6-dc)	97	6	6			other
1402	GCST90199713_GCST90200397	rs174560	palmitate (16:0)	docosapentaenoate (n3 dpa; 22:5n3)	62	16	16	0	5	FADS
1407	GCST90200320_GCST90199796	rs174570	docosapentaenoate (n6 dpa; 22:5n6)	dihomo-linoleate (20:2n6)	62	22	22	5	2	FADS
1422	GCST90199822_GCST90199895	rs102275	1-lignoceroyl-gpc (24:0)	1-oleoyl-gpi (18:1)	62	24	24	0	1	FADS
1426	GCST90199807_GCST90200388	rs77420750	palmitoleate (16:1n7)	hexadecanedioate (c16-dc)	10	16	16	1		other
1439	GCST90199799_GCST90199668	rs662138	hexanoylcarnitine (c6)	glutarylcarnitine (c5-dc)	97	6	6			other
1440	GCST90199723_GCST90200457	rs603424	pentadecanoate (15:0)	5-dodecenoate (12:1n7)	67	15	15	0	1	other
1441	GCST90200151_GCST90199750	rs603424	laurylcarnitine (c12)	5-dodecenoylcarnitine (c12:1)	67	12	12		1	other
1443	GCST90200350_GCST90200388	rs603424	palmitoleate (16:1n7)	laurate (12:0)	67	16	16	1	0	other
1453	GCST90199794_GCST90199742	rs9848779	1-linoleoyl-gpc (18:2)	1-oleoyl-gpe (18:1)	132	18	18	2	1	other
1459	GCST90199730_GCST90200388	rs603424	palmitoleate (16:1n7)	myristoylcarnitine (c14)	67	16	16	1		other
1462	GCST90199716_GCST90199806	rs4507958	tetradecanedioate (c14-dc)	10-undecenoate (11:1n1)	163	14	14		1	other
1493	GCST90199721_GCST90199728	rs174566	10-nonadecenoate (19:1n9)	stearidonate (18:4n3)	62	19	19	1	4	FADS
1513	GCST90199710_GCST90199715	rs968567	myristoleate (14:1n5)	docosatrienoate (22:3n3)	62	14	14	1	3	FADS
1518	GCST90199721_GCST90200397	rs174566	palmitate (16:0)	stearidonate (18:4n3)	62	16	16	0	4	FADS
1525	GCST90199710_GCST90200122	rs174568	nisinate (24:6n3)	docosatrienoate (22:3n3)	62	24	24	6	3	FADS
1545	GCST90199721_GCST90199723	rs603424	5-dodecenoate (12:1n7)	stearidonate (18:4n3)	67	12	12	1	4	other
1546	GCST90199721_GCST90199723	rs174566	5-dodecenoate (12:1n7)	stearidonate (18:4n3)	62	12	12	1	4	FADS
1595	GCST90200031_GCST90199750	rs7534754	laurylcarnitine (c12)	nonanoylcarnitine (c9)	161	12	12			other
1629	GCST90199713_GCST90199728	rs174566	10-nonadecenoate (19:1n9)	docosapentaenoate (n3 dpa; 22:5n3)	62	19	19	1	5	FADS
1651	GCST90200358_GCST90199715	rs174564	myristoleate (14:1n5)	arachidonate (20:4n6)	62	14	14	1	4	FADS
1670	GCST90199709_GCST90200397	rs174564	palmitate (16:0)	adrenate (22:4n6)	62	16	16	0	4	FADS
1708	GCST90199709_GCST90199723	rs174546	5-dodecenoate (12:1n7)	adrenate (22:4n6)	62	12	12	1	4	FADS
1715	GCST90199709_GCST90199666	rs388891	palmitoylcarnitine (c16)	adrenate (22:4n6)	115	16	16		4	other
1725	GCST90199715_GCST90200397	rs603424	palmitate (16:0)	myristoleate (14:1n5)	67	16	16	0	1	other
1727	GCST90199744_GCST90200390	rs603424	stearate (18:0)	eicosenoate (20:1)	67	18	18	0	1	other
1743	GCST90199715_GCST90199723	rs28415528	5-dodecenoate (12:1n7)	myristoleate (14:1n5)	155	12	12	1	1	other
1745	GCST90199731_GCST90199669	rs419291	acetylcarnitine (c2)	10-heptadecenoate (17:1n7)	115	2	2		1	other
1746	GCST90199715_GCST90199666	rs603424	palmitoylcarnitine (c16)	myristoleate (14:1n5)	67	16	16		1	other
1788	GCST90199731_GCST90200459	rs603424	margarate (17:0)	10-heptadecenoate (17:1n7)	67	17	17	0	1	other
1791	GCST90200320_GCST90199709	rs174567	adrenate (22:4n6)	dihomo-linoleate (20:2n6)	62	22	22	4	2	FADS
1792	GCST90199750_GCST90200388	rs603424	palmitoleate (16:1n7)	laurylcarnitine (c12)	67	16	16	1		other
1796	GCST90200151_GCST90200414	rs603424	myristate (14:0)	5-dodecenoylcarnitine (c12:1)	67	14	14	0	1	other
1822	GCST90199794_GCST90199732	rs174554	1-stearoyl-gpc (18:0)	1-oleoyl-gpe (18:1)	62	18	18	0	1	FADS
1891	GCST90199822_GCST90200122	rs174546	nisinate (24:6n3)	1-oleoyl-gpi (18:1)	62	24	24	6	1	FADS
1897	GCST90199709_GCST90199806	rs174546	tetradecanedioate (c14-dc)	adrenate (22:4n6)	62	14	14		4	FADS
1947	GCST90200358_GCST90200354	rs174564	linoleate (18:2n6)	arachidonate (20:4n6)	62	18	18	2	4	FADS
1968	GCST90199713_GCST90200390	rs174564	stearate (18:0)	docosapentaenoate (n3 dpa; 22:5n3)	62	18	18	0	5	FADS
1987	GCST90199728_GCST90199669	rs274546	acetylcarnitine (c2)	10-nonadecenoate (19:1n9)	115	2	2		1	other
2005	GCST90200284_GCST90199805	rs77420750	octadecanedioate (c18-dc)	erucate (22:1n9)	10	18	18		1	other
2013	GCST90199730_GCST90199668	rs61797339	hexanoylcarnitine (c6)	myristoylcarnitine (c14)	161	6	6			other
2025	GCST90199728_GCST90200459	rs603424	margarate (17:0)	10-nonadecenoate (19:1n9)	67	17	17	0	1	other
2027	GCST90199711_GCST90199796	rs174570	docosapentaenoate (n6 dpa; 22:5n6)	docosadienoate (22:2n6)	62	22	22	5	2	FADS
2035	GCST90199713_GCST90200451	rs174566	nonadecanoate (19:0)	docosapentaenoate (n3 dpa; 22:5n3)	62	19	19	0	5	FADS
2036	GCST90199669_GCST90200390	rs274546	stearate (18:0)	acetylcarnitine (c2)	115	18	18	0		other
2037	GCST90199697_GCST90199806	rs4149026	tetradecanedioate (c14-dc)	dodecanedioate (c12-dc)	54	14	14			other
2038	GCST90199697_GCST90199806	rs4149056	tetradecanedioate (c14-dc)	dodecanedioate (c12-dc)	52	14	14			other
2041	GCST90199721_GCST90199742	rs174546	1-linoleoyl-gpc (18:2)	stearidonate (18:4n3)	62	18	18	2	4	FADS
2051	GCST90200354_GCST90199669	rs419291	acetylcarnitine (c2)	linoleate (18:2n6)	115	2	2		2	other
2058	GCST90199796_GCST90200457	rs174564	pentadecanoate (15:0)	docosapentaenoate (n6 dpa; 22:5n6)	62	15	15	0	5	FADS
2103	GCST90199710_GCST90200397	rs61897793	palmitate (16:0)	docosatrienoate (22:3n3)	62	16	16	0	3	FADS
2119	GCST90199710_GCST90199666	rs174544	palmitoylcarnitine (c16)	docosatrienoate (22:3n3)	62	16	16		3	FADS
2146	GCST90199806_GCST90200414	rs4149056	myristate (14:0)	tetradecanedioate (c14-dc)	52	14	14	0		other
2149	GCST90199666_GCST90200459	rs274561	margarate (17:0)	palmitoylcarnitine (c16)	115	17	17	0		other
2154	GCST90199709_GCST90199715	rs174546	myristoleate (14:1n5)	adrenate (22:4n6)	62	14	14	1	4	FADS
2156	GCST90200320_GCST90199713	rs174567	docosapentaenoate (n3 dpa; 22:5n3)	dihomo-linoleate (20:2n6)	62	22	22	5	2	FADS
2168	GCST90200388_GCST90200397	rs603424	palmitate (16:0)	palmitoleate (16:1n7)	67	16	16	0	1	other
2193	GCST90200358_GCST90199666	rs388891	palmitoylcarnitine (c16)	arachidonate (20:4n6)	115	16	16		4	other
2196	GCST90199720_GCST90199722	rs60782127	decanoylcarnitine (c10)	octanoylcarnitine (c8)	173	10	10			other
2201	GCST90200151_GCST90200459	rs603424	margarate (17:0)	5-dodecenoylcarnitine (c12:1)	67	17	17	0	1	other
2203	GCST90200358_GCST90199723	rs174564	5-dodecenoate (12:1n7)	arachidonate (20:4n6)	62	12	12	1	4	FADS
2218	GCST90199731_GCST90200414	rs603424	myristate (14:0)	10-heptadecenoate (17:1n7)	67	14	14	0	1	other
2225	GCST90199715_GCST90199806	rs4149056	tetradecanedioate (c14-dc)	myristoleate (14:1n5)	52	14	14		1	other
2232	GCST90200358_GCST90200397	rs174564	palmitate (16:0)	arachidonate (20:4n6)	62	16	16	0	4	FADS
2242	GCST90199715_GCST90199807	rs4149056	hexadecanedioate (c16-dc)	myristoleate (14:1n5)	52	16	16		1	other
2243	GCST90199715_GCST90199807	rs62107762	hexadecanedioate (c16-dc)	myristoleate (14:1n5)	10	16	16		1	other
2255	GCST90200388_GCST90200457	rs603424	pentadecanoate (15:0)	palmitoleate (16:1n7)	67	15	15	0	1	other
2286	GCST90200320_GCST90200349	rs174566	eicosapentaenoate (epa; 20:5n3)	dihomo-linoleate (20:2n6)	62	20	20	5	2	FADS
2320	GCST90200151_GCST90199668	rs662138	hexanoylcarnitine (c6)	5-dodecenoylcarnitine (c12:1)	97	6	6		1	other
2355	GCST90199796_GCST90200397	rs174570	palmitate (16:0)	docosapentaenoate (n6 dpa; 22:5n6)	62	16	16	0	5	FADS
2363	GCST90200031_GCST90199730	rs4949674	myristoylcarnitine (c14)	nonanoylcarnitine (c9)	161	14	14			other
2370	GCST90199796_GCST90199666	rs388891	palmitoylcarnitine (c16)	docosapentaenoate (n6 dpa; 22:5n6)	115	16	16		5	other
2373	GCST90199721_GCST90199651	rs3734398	docosahexaenoate (dha; 22:6n3)	stearidonate (18:4n3)	112	22	22	6	4	ELOVL
2375	GCST90199796_GCST90199723	rs174565	5-dodecenoate (12:1n7)	docosapentaenoate (n6 dpa; 22:5n6)	62	12	12	1	5	FADS
2377	GCST90199715_GCST90199796	rs174565	docosapentaenoate (n6 dpa; 22:5n6)	myristoleate (14:1n5)	62	22	22	5	1	FADS
2408	GCST90199822_GCST90199796	rs174554	docosapentaenoate (n6 dpa; 22:5n6)	1-oleoyl-gpi (18:1)	62	22	22	5	1	FADS
2468	GCST90199807_GCST90200459	rs77420750	margarate (17:0)	hexadecanedioate (c16-dc)	10	17	17	0		other
2482	GCST90199728_GCST90199668	rs274555	hexanoylcarnitine (c6)	10-nonadecenoate (19:1n9)	115	6	6		1	other
2502	GCST90199730_GCST90200459	rs635619	margarate (17:0)	myristoylcarnitine (c14)	115	17	17	0		other
2521	GCST90199713_GCST90200104	rs603424	hexadecadienoate (16:2n6)	docosapentaenoate (n3 dpa; 22:5n3)	67	16	16	2	5	other
2522	GCST90199713_GCST90200104	rs174546	hexadecadienoate (16:2n6)	docosapentaenoate (n3 dpa; 22:5n3)	62	16	16	2	5	FADS
2525	GCST90200018_GCST90200673	rs662138	butyrylcarnitine (c4)	adipoylcarnitine (c6-dc)	97	4	4			other
2543	GCST90199723_GCST90200451	rs603424	nonadecanoate (19:0)	5-dodecenoate (12:1n7)	67	19	19	0	1	other
2547	GCST90200236_GCST90199716	rs73063122	10-undecenoate (11:1n1)	undecenoylcarnitine (c11:1)	52	11	11	1	1	other
2548	GCST90200236_GCST90199716	rs11626972	10-undecenoate (11:1n1)	undecenoylcarnitine (c11:1)	43	11	11	1	1	other
2572	GCST90199723_GCST90200390	rs603424	stearate (18:0)	5-dodecenoate (12:1n7)	67	18	18	0	1	other
2576	GCST90199709_GCST90199807	rs174546	hexadecanedioate (c16-dc)	adrenate (22:4n6)	62	16	16		4	FADS
2608	GCST90199822_GCST90199651	rs174546	docosahexaenoate (dha; 22:6n3)	1-oleoyl-gpi (18:1)	62	22	22	6	1	FADS
2610	GCST90199715_GCST90199743	rs603424	stearoylcarnitine (c18)	myristoleate (14:1n5)	67	18	18		1	other
2661	GCST90199794_GCST90199733	rs174554	1-palmitoyl-gpc (16:0)	1-oleoyl-gpe (18:1)	62	16	16	0	1	FADS
2667	GCST90200358_GCST90199796	rs75791649	docosapentaenoate (n6 dpa; 22:5n6)	arachidonate (20:4n6)	190	22	22	5	4	ELOVL
2679	GCST90199713_GCST90199744	rs99780	eicosenoate (20:1)	docosapentaenoate (n3 dpa; 22:5n3)	62	20	20	1	5	FADS
2687	GCST90199796_GCST90199806	rs174565	tetradecanedioate (c14-dc)	docosapentaenoate (n6 dpa; 22:5n6)	62	14	14		5	FADS
2691	GCST90199742_GCST90199743	rs174554	stearoylcarnitine (c18)	1-linoleoyl-gpc (18:2)	62	18	18		2	FADS
2709	GCST90199715_GCST90200457	rs603424	pentadecanoate (15:0)	myristoleate (14:1n5)	67	15	15	0	1	other
2750	GCST90199895_GCST90199742	rs174535	1-linoleoyl-gpc (18:2)	1-lignoceroyl-gpc (24:0)	62	18	18	2	0	FADS
2761	GCST90199772_GCST90199742	rs102275	1-linoleoyl-gpc (18:2)	1-stearoyl-gpe (18:0)	62	18	18	2	0	FADS
2770	GCST90200349_GCST90199669	rs272849	acetylcarnitine (c2)	eicosapentaenoate (epa; 20:5n3)	115	2	2		5	other
2773	GCST90200354_GCST90199721	rs174566	stearidonate (18:4n3)	linoleate (18:2n6)	62	18	18	4	2	FADS
2786	GCST90199710_GCST90199796	rs174568	docosapentaenoate (n6 dpa; 22:5n6)	docosatrienoate (22:3n3)	62	22	22	5	3	FADS
2809	GCST90200388_GCST90199651	rs603424	docosahexaenoate (dha; 22:6n3)	palmitoleate (16:1n7)	67	22	22	6	1	other
2845	GCST90200320_GCST90200390	rs603424	stearate (18:0)	dihomo-linoleate (20:2n6)	67	18	18	0	2	other
2863	GCST90199709_GCST90200457	rs99780	pentadecanoate (15:0)	adrenate (22:4n6)	62	15	15	0	4	FADS
2871	GCST90200358_GCST90199651	rs3798707	docosahexaenoate (dha; 22:6n3)	arachidonate (20:4n6)	112	22	22	6	4	ELOVL
2886	GCST90199711_GCST90199723	rs603424	5-dodecenoate (12:1n7)	docosadienoate (22:2n6)	67	12	12	1	2	other
2891	GCST90199697_GCST90199718	rs6690449	sebacate (c10-dc)	dodecanedioate (c12-dc)	155	10	10			other
2906	GCST90199796_GCST90199742	rs174546	1-linoleoyl-gpc (18:2)	docosapentaenoate (n6 dpa; 22:5n6)	62	18	18	2	5	FADS
2917	GCST90199721_GCST90200457	rs174566	pentadecanoate (15:0)	stearidonate (18:4n3)	62	15	15	0	4	FADS
2928	GCST90199807_GCST90200414	rs4149056	myristate (14:0)	hexadecanedioate (c16-dc)	52	14	14	0		other
2929	GCST90199807_GCST90200414	rs77420750	myristate (14:0)	hexadecanedioate (c16-dc)	10	14	14	0		other
2971	GCST90199730_GCST90200414	rs270614	myristate (14:0)	myristoylcarnitine (c14)	115	14	14	0		other
2980	GCST90199723_GCST90199728	rs2130525	10-nonadecenoate (19:1n9)	5-dodecenoate (12:1n7)	155	19	19	1	1	other
3001	GCST90199710_GCST90199651	rs174568	docosahexaenoate (dha; 22:6n3)	docosatrienoate (22:3n3)	62	22	22	6	3	FADS
3011	GCST90200151_GCST90200457	rs603424	pentadecanoate (15:0)	5-dodecenoylcarnitine (c12:1)	67	15	15	0	1	other
3032	GCST90200358_GCST90199668	rs149218	hexanoylcarnitine (c6)	arachidonate (20:4n6)	115	6	6		4	other
3070	GCST90199805_GCST90199744	rs77420750	eicosenoate (20:1)	octadecanedioate (c18-dc)	10	20	20	1		other
3105	GCST90199806_GCST90199807	rs239958	hexadecanedioate (c16-dc)	tetradecanedioate (c14-dc)	237	16	16			other
3106	GCST90199806_GCST90199807	rs12611275	hexadecanedioate (c16-dc)	tetradecanedioate (c14-dc)	10	16	16			other
3116	GCST90199822_GCST90199721	rs97384	stearidonate (18:4n3)	1-oleoyl-gpi (18:1)	62	18	18	4	1	FADS
3126	GCST90199796_GCST90199669	rs274546	acetylcarnitine (c2)	docosapentaenoate (n6 dpa; 22:5n6)	115	2	2		5	other
3168	GCST90199722_GCST90199730	rs2185152	myristoylcarnitine (c14)	decanoylcarnitine (c10)	161	14	14			other
3177	GCST90199715_GCST90199721	rs603424	stearidonate (18:4n3)	myristoleate (14:1n5)	67	18	18	4	1	other
3178	GCST90199715_GCST90199721	rs174566	stearidonate (18:4n3)	myristoleate (14:1n5)	62	18	18	4	1	FADS
3239	GCST90199730_GCST90200397	rs270612	palmitate (16:0)	myristoylcarnitine (c14)	115	16	16	0		other
3249	GCST90199807_GCST90199723	rs603424	5-dodecenoate (12:1n7)	hexadecanedioate (c16-dc)	67	12	12	1		other
3250	GCST90199807_GCST90199723	rs4149056	5-dodecenoate (12:1n7)	hexadecanedioate (c16-dc)	52	12	12	1		other
3251	GCST90199807_GCST90199723	rs77420750	5-dodecenoate (12:1n7)	hexadecanedioate (c16-dc)	10	12	12	1		other
3281	GCST90200350_GCST90199723	rs603424	5-dodecenoate (12:1n7)	laurate (12:0)	67	12	12	1	0	other
3284	GCST90199807_GCST90200397	rs77420750	palmitate (16:0)	hexadecanedioate (c16-dc)	10	16	16	0		other
3304	GCST90199713_GCST90200388	rs603424	palmitoleate (16:1n7)	docosapentaenoate (n3 dpa; 22:5n3)	67	16	16	1	5	other
3305	GCST90199713_GCST90200388	rs174549	palmitoleate (16:1n7)	docosapentaenoate (n3 dpa; 22:5n3)	62	16	16	1	5	FADS
3318	GCST90200349_GCST90200122	rs2295601	nisinate (24:6n3)	eicosapentaenoate (epa; 20:5n3)	112	24	24	6	5	ELOVL
3323	GCST90199772_GCST90199794	rs4683709	1-oleoyl-gpe (18:1)	1-stearoyl-gpe (18:0)	132	18	18	1	0	other
3324	GCST90199772_GCST90199794	rs102275	1-oleoyl-gpe (18:1)	1-stearoyl-gpe (18:0)	62	18	18	1	0	FADS
3325	GCST90199895_GCST90199794	rs102275	1-oleoyl-gpe (18:1)	1-lignoceroyl-gpc (24:0)	62	18	18	1	0	FADS
3361	GCST90200349_GCST90199742	rs174546	1-linoleoyl-gpc (18:2)	eicosapentaenoate (epa; 20:5n3)	62	18	18	2	5	FADS
3376	GCST90199716_GCST90199730	rs270614	myristoylcarnitine (c14)	10-undecenoate (11:1n1)	115	14	14		1	other
3378	GCST90199698_GCST90199800	rs7678928	tiglylcarnitine (c5:1-dc)	isobutyrylcarnitine (c4)	119	5	5	1		other
3379	GCST90200104_GCST90200390	rs603424	stearate (18:0)	hexadecadienoate (16:2n6)	67	18	18	0	2	other
3380	GCST90200320_GCST90199731	rs603424	10-heptadecenoate (17:1n7)	dihomo-linoleate (20:2n6)	67	17	17	1	2	other
3382	GCST90199669_GCST90200388	rs419291	palmitoleate (16:1n7)	acetylcarnitine (c2)	115	16	16	1		other
3399	GCST90200459_GCST90199668	rs274555	hexanoylcarnitine (c6)	margarate (17:0)	115	6	6		0	other
3400	GCST90200354_GCST90199807	rs77420750	hexadecanedioate (c16-dc)	linoleate (18:2n6)	10	16	16		2	other
3402	GCST90200236_GCST90199806	rs57025390	tetradecanedioate (c14-dc)	undecenoylcarnitine (c11:1)	163	14	14		1	other
3407	GCST90199744_GCST90200388	rs603424	palmitoleate (16:1n7)	eicosenoate (20:1)	67	16	16	1	1	other
3416	GCST90200350_GCST90199715	rs603424	myristoleate (14:1n5)	laurate (12:0)	67	14	14	1	0	other
3484	GCST90199796_GCST90200414	rs174565	myristate (14:0)	docosapentaenoate (n6 dpa; 22:5n6)	62	14	14	0	5	FADS
3507	GCST90199708_GCST90199848	rs662138	succinylcarnitine (c4-dc)	propionylcarnitine (c3)	97	4	4			other
3510	GCST90199710_GCST90199721	rs174566	stearidonate (18:4n3)	docosatrienoate (22:3n3)	62	18	18	4	3	FADS
3535	GCST90199731_GCST90200457	rs603424	pentadecanoate (15:0)	10-heptadecenoate (17:1n7)	67	15	15	0	1	other
3557	GCST90200354_GCST90199796	rs174570	docosapentaenoate (n6 dpa; 22:5n6)	linoleate (18:2n6)	62	22	22	5	2	FADS
3578	GCST90200349_GCST90199666	rs272849	palmitoylcarnitine (c16)	eicosapentaenoate (epa; 20:5n3)	115	16	16		5	other
3598	GCST90199806_GCST90200457	rs4149056	pentadecanoate (15:0)	tetradecanedioate (c14-dc)	52	15	15	0		other
3613	GCST90199718_GCST90199806	rs4149026	tetradecanedioate (c14-dc)	sebacate (c10-dc)	54	14	14			other
3614	GCST90199718_GCST90199806	rs4149056	tetradecanedioate (c14-dc)	sebacate (c10-dc)	52	14	14			other
3642	GCST90199709_GCST90199668	rs274556	hexanoylcarnitine (c6)	adrenate (22:4n6)	115	6	6		4	other
3651	GCST90200414_GCST90200388	rs603424	palmitoleate (16:1n7)	myristate (14:0)	67	16	16	1	0	other
3658	GCST90199723_GCST90199731	rs2130525	10-heptadecenoate (17:1n7)	5-dodecenoate (12:1n7)	155	17	17	1	1	other
3662	GCST90200284_GCST90199807	rs77420750	hexadecanedioate (c16-dc)	erucate (22:1n9)	10	16	16		1	other
3664	GCST90199810_GCST90199659	rs11668882	1-stearoyl-gpi (18:0)	1-palmitoyl-gpi (16:0)	6	18	18	0	0	other
3665	GCST90199711_GCST90199669	rs274546	acetylcarnitine (c2)	docosadienoate (22:2n6)	115	2	2		2	other
3678	GCST90200349_GCST90200354	rs174546	linoleate (18:2n6)	eicosapentaenoate (epa; 20:5n3)	62	18	18	2	5	FADS
3688	GCST90200151_GCST90199743	rs603424	stearoylcarnitine (c18)	5-dodecenoylcarnitine (c12:1)	67	18	18		1	other
3712	GCST90199713_GCST90199730	rs272849	myristoylcarnitine (c14)	docosapentaenoate (n3 dpa; 22:5n3)	115	14	14		5	other
3732	GCST90200350_GCST90199806	rs4149056	tetradecanedioate (c14-dc)	laurate (12:0)	52	14	14		0	other
3733	GCST90200150_GCST90199666	rs2229738	palmitoylcarnitine (c16)	arachidonoylcarnitine (c20:4)	57	16	16		4	other
3774	GCST90199732_GCST90199733	rs12569207	1-palmitoyl-gpc (16:0)	1-stearoyl-gpc (18:0)	157	16	16	0	0	other
3797	GCST90199976_GCST90199770	rs174564	1-arachidonylglycerol (20:4)	1-dihomo-linolenylglycerol (20:3)	62	20	20	4	3	FADS
3810	GCST90199721_GCST90199669	rs272849	acetylcarnitine (c2)	stearidonate (18:4n3)	115	2	2		4	other
3827	GCST90200320_GCST90200388	rs603424	palmitoleate (16:1n7)	dihomo-linoleate (20:2n6)	67	16	16	1	2	other
3854	GCST90199716_GCST90200018	rs12132488	adipoylcarnitine (c6-dc)	10-undecenoate (11:1n1)	163	6	6		1	other
3876	GCST90199713_GCST90199731	rs174560	10-heptadecenoate (17:1n7)	docosapentaenoate (n3 dpa; 22:5n3)	62	17	17	1	5	FADS
3904	GCST90199709_GCST90200459	rs174564	margarate (17:0)	adrenate (22:4n6)	62	17	17	0	4	FADS
3910	GCST90199697_GCST90199716	rs4507958	10-undecenoate (11:1n1)	dodecanedioate (c12-dc)	163	11	11	1		other
3933	GCST90199709_GCST90199669	rs274556	acetylcarnitine (c2)	adrenate (22:4n6)	115	2	2		4	other
3949	GCST90199723_GCST90199730	rs270615	myristoylcarnitine (c14)	5-dodecenoate (12:1n7)	115	14	14		1	other
3950	GCST90199723_GCST90199730	rs603424	myristoylcarnitine (c14)	5-dodecenoate (12:1n7)	67	14	14		1	other
3951	GCST90199805_GCST90200451	rs77420750	nonadecanoate (19:0)	octadecanedioate (c18-dc)	10	19	19	0		other
3956	GCST90199718_GCST90199807	rs4149056	hexadecanedioate (c16-dc)	sebacate (c10-dc)	52	16	16			other
3987	GCST90200358_GCST90200414	rs174564	myristate (14:0)	arachidonate (20:4n6)	62	14	14	0	4	FADS
4006	GCST90199731_GCST90200397	rs603424	palmitate (16:0)	10-heptadecenoate (17:1n7)	67	16	16	0	1	other
4064	GCST90199806_GCST90199723	rs603424	5-dodecenoate (12:1n7)	tetradecanedioate (c14-dc)	67	12	12	1		other
4065	GCST90199806_GCST90199723	rs4149026	5-dodecenoate (12:1n7)	tetradecanedioate (c14-dc)	54	12	12	1		other
4066	GCST90199806_GCST90199723	rs4149056	5-dodecenoate (12:1n7)	tetradecanedioate (c14-dc)	52	12	12	1		other
4069	GCST90199715_GCST90200459	rs603424	margarate (17:0)	myristoleate (14:1n5)	67	17	17	0	1	other
4071	GCST90199708_GCST90199799	rs662138	glutarylcarnitine (c5-dc)	propionylcarnitine (c3)	97	5	5			other
4075	GCST90200151_GCST90199806	rs2211012	tetradecanedioate (c14-dc)	5-dodecenoylcarnitine (c12:1)	163	14	14		1	other
4077	GCST90199698_GCST90199708	rs7111570	propionylcarnitine (c3)	isobutyrylcarnitine (c4)	186	3	3			other
4099	GCST90199723_GCST90200428	rs603424	caprate (10:0)	5-dodecenoate (12:1n7)	67	10	10	0	1	other
4100	GCST90200320_GCST90199710	rs968567	docosatrienoate (22:3n3)	dihomo-linoleate (20:2n6)	62	22	22	3	2	FADS
4120	GCST90199710_GCST90200414	rs174544	myristate (14:0)	docosatrienoate (22:3n3)	62	14	14	0	3	FADS
4209	GCST90199709_GCST90200414	rs174546	myristate (14:0)	adrenate (22:4n6)	62	14	14	0	4	FADS
4255	GCST90200236_GCST90199718	rs4507958	sebacate (c10-dc)	undecenoylcarnitine (c11:1)	163	10	10		1	other
4262	GCST90200349_GCST90199651	rs3945981	docosahexaenoate (dha; 22:6n3)	eicosapentaenoate (epa; 20:5n3)	112	22	22	6	5	ELOVL
4263	GCST90200349_GCST90199651	rs99780	docosahexaenoate (dha; 22:6n3)	eicosapentaenoate (epa; 20:5n3)	62	22	22	6	5	FADS
4286	GCST90199805_GCST90199728	rs77420750	10-nonadecenoate (19:1n9)	octadecanedioate (c18-dc)	10	19	19	1		other
4292	GCST90199730_GCST90200457	rs273917	pentadecanoate (15:0)	myristoylcarnitine (c14)	115	15	15	0		other
4293	GCST90199728_GCST90200397	rs603424	palmitate (16:0)	10-nonadecenoate (19:1n9)	67	16	16	0	1	other
4323	GCST90199723_GCST90200388	rs28415528	palmitoleate (16:1n7)	5-dodecenoate (12:1n7)	155	16	16	1	1	other
4333	GCST90199721_GCST90200414	rs174564	myristate (14:0)	stearidonate (18:4n3)	62	14	14	0	4	FADS
4337	GCST90199807_GCST90200457	rs77420750	pentadecanoate (15:0)	hexadecanedioate (c16-dc)	10	15	15	0		other
4347	GCST90199710_GCST90200459	rs968567	margarate (17:0)	docosatrienoate (22:3n3)	62	17	17	0	3	FADS
4412	GCST90199713_GCST90199750	rs3843503	laurylcarnitine (c12)	docosapentaenoate (n3 dpa; 22:5n3)	115	12	12		5	other
4439	GCST90200151_GCST90200397	rs603424	palmitate (16:0)	5-dodecenoylcarnitine (c12:1)	67	16	16	0	1	other
4459	GCST90200358_GCST90200459	rs174564	margarate (17:0)	arachidonate (20:4n6)	62	17	17	0	4	FADS
4461	GCST90200151_GCST90199723	rs28415528	5-dodecenoate (12:1n7)	5-dodecenoylcarnitine (c12:1)	155	12	12	1	1	other
4472	GCST90200151_GCST90199666	rs603424	palmitoylcarnitine (c16)	5-dodecenoylcarnitine (c12:1)	67	16	16		1	other
4499	GCST90199720_GCST90199668	rs662138	hexanoylcarnitine (c6)	octanoylcarnitine (c8)	97	6	6			other
4504	GCST90200388_GCST90200459	rs603424	margarate (17:0)	palmitoleate (16:1n7)	67	17	17	0	1	other
4506	GCST90199715_GCST90200414	rs603424	myristate (14:0)	myristoleate (14:1n5)	67	14	14	0	1	other
4509	GCST90200358_GCST90199669	rs6897575	acetylcarnitine (c2)	arachidonate (20:4n6)	115	2	2		4	other
4529	GCST90200349_GCST90200104	rs1535	hexadecadienoate (16:2n6)	eicosapentaenoate (epa; 20:5n3)	62	16	16	2	5	FADS
4549	GCST90199710_GCST90199731	rs968567	10-heptadecenoate (17:1n7)	docosatrienoate (22:3n3)	62	17	17	1	3	FADS
4552	GCST90199750_GCST90199722	rs61797339	decanoylcarnitine (c10)	laurylcarnitine (c12)	161	10	10			other
4568	GCST90199709_GCST90199711	rs174567	docosadienoate (22:2n6)	adrenate (22:4n6)	62	22	22	2	4	FADS
4569	GCST90200031_GCST90199666	rs17843929	palmitoylcarnitine (c16)	nonanoylcarnitine (c9)	118	16	16			other
4575	GCST90199743_GCST90200388	rs603424	palmitoleate (16:1n7)	stearoylcarnitine (c18)	67	16	16	1		other
4576	GCST90199796_GCST90199730	rs270615	myristoylcarnitine (c14)	docosapentaenoate (n6 dpa; 22:5n6)	115	14	14		5	other
4580	GCST90199807_GCST90199744	rs77420750	eicosenoate (20:1)	hexadecanedioate (c16-dc)	10	20	20	1		other
4614	GCST90199731_GCST90200451	rs603424	nonadecanoate (19:0)	10-heptadecenoate (17:1n7)	67	19	19	0	1	other
4631	GCST90199710_GCST90199770	rs99780	1-arachidonylglycerol (20:4)	docosatrienoate (22:3n3)	62	20	20	4	3	FADS
4632	GCST90199731_GCST90200390	rs603424	stearate (18:0)	10-heptadecenoate (17:1n7)	67	18	18	0	1	other
4656	GCST90200358_GCST90199731	rs174564	10-heptadecenoate (17:1n7)	arachidonate (20:4n6)	62	17	17	1	4	FADS
4661	GCST90199744_GCST90199669	rs419291	acetylcarnitine (c2)	eicosenoate (20:1)	115	2	2		1	other
4666	GCST90199720_GCST90199730	rs2185152	myristoylcarnitine (c14)	octanoylcarnitine (c8)	161	14	14			other
4703	GCST90200320_GCST90199668	rs272893	hexanoylcarnitine (c6)	dihomo-linoleate (20:2n6)	115	6	6		2	other
4770	GCST90200104_GCST90199796	rs174570	docosapentaenoate (n6 dpa; 22:5n6)	hexadecadienoate (16:2n6)	62	22	22	5	2	FADS
4771	GCST90199713_GCST90200414	rs174546	myristate (14:0)	docosapentaenoate (n3 dpa; 22:5n3)	62	14	14	0	5	FADS
4805	GCST90199711_GCST90200388	rs603424	palmitoleate (16:1n7)	docosadienoate (22:2n6)	67	16	16	1	2	other
4831	GCST90199669_GCST90200414	rs419291	myristate (14:0)	acetylcarnitine (c2)	115	14	14	0		other
4861	GCST90199732_GCST90199742	rs174546	1-linoleoyl-gpc (18:2)	1-stearoyl-gpc (18:0)	62	18	18	2	0	FADS
4920	GCST90199796_GCST90200388	rs603424	palmitoleate (16:1n7)	docosapentaenoate (n6 dpa; 22:5n6)	67	16	16	1	5	other
4921	GCST90199796_GCST90200388	rs174570	palmitoleate (16:1n7)	docosapentaenoate (n6 dpa; 22:5n6)	62	16	16	1	5	FADS
4926	GCST90200151_GCST90200390	rs603424	stearate (18:0)	5-dodecenoylcarnitine (c12:1)	67	18	18	0	1	other
4960	GCST90199806_GCST90199728	rs4149056	10-nonadecenoate (19:1n9)	tetradecanedioate (c14-dc)	52	19	19	1		other
5033	GCST90200354_GCST90200390	rs603424	stearate (18:0)	linoleate (18:2n6)	67	18	18	0	2	other
5043	GCST90199721_GCST90199731	rs174566	10-heptadecenoate (17:1n7)	stearidonate (18:4n3)	62	17	17	1	4	FADS
5055	GCST90200320_GCST90199721	rs174566	stearidonate (18:4n3)	dihomo-linoleate (20:2n6)	62	18	18	4	2	FADS
5062	GCST90199713_GCST90200459	rs174564	margarate (17:0)	docosapentaenoate (n3 dpa; 22:5n3)	62	17	17	0	5	FADS
5083	GCST90199669_GCST90200459	rs272849	margarate (17:0)	acetylcarnitine (c2)	115	17	17	0		other
5097	GCST90199728_GCST90200390	rs603424	stearate (18:0)	10-nonadecenoate (19:1n9)	67	18	18	0	1	other
5110	GCST90200358_GCST90199711	rs174564	docosadienoate (22:2n6)	arachidonate (20:4n6)	62	22	22	2	4	FADS
5125	GCST90199713_GCST90199669	rs272849	acetylcarnitine (c2)	docosapentaenoate (n3 dpa; 22:5n3)	115	2	2		5	other
5164	GCST90200349_GCST90199744	rs174566	eicosenoate (20:1)	eicosapentaenoate (epa; 20:5n3)	62	20	20	1	5	FADS
5172	GCST90199709_GCST90199731	rs174567	10-heptadecenoate (17:1n7)	adrenate (22:4n6)	62	17	17	1	4	FADS
5173	GCST90199708_GCST90199747	rs10518693	isovalerylcarnitine (c5)	propionylcarnitine (c3)	40	5	5			other
5209	GCST90199710_GCST90199711	rs968567	docosadienoate (22:2n6)	docosatrienoate (22:3n3)	62	22	22	2	3	FADS
5245	GCST90199709_GCST90199730	rs270614	myristoylcarnitine (c14)	adrenate (22:4n6)	115	14	14		4	other
5246	GCST90200104_GCST90200397	rs603424	palmitate (16:0)	hexadecadienoate (16:2n6)	67	16	16	0	2	other
5304	GCST90199723_GCST90200459	rs603424	margarate (17:0)	5-dodecenoate (12:1n7)	67	17	17	0	1	other
5312	GCST90199807_GCST90200390	rs77420750	stearate (18:0)	hexadecanedioate (c16-dc)	10	18	18	0		other
5332	GCST90199713_GCST90199668	rs272893	hexanoylcarnitine (c6)	docosapentaenoate (n3 dpa; 22:5n3)	115	6	6		5	other
5348	GCST90199715_GCST90200428	rs603424	caprate (10:0)	myristoleate (14:1n5)	67	10	10	0	1	other
5354	GCST90200354_GCST90199709	rs174546	adrenate (22:4n6)	linoleate (18:2n6)	62	22	22	4	2	FADS
5361	GCST90200358_GCST90199710	rs174566	docosatrienoate (22:3n3)	arachidonate (20:4n6)	62	22	22	3	4	FADS
5383	GCST90199807_GCST90200451	rs77420750	nonadecanoate (19:0)	hexadecanedioate (c16-dc)	10	19	19	0		other
5405	GCST90199669_GCST90199668	rs11161468	hexanoylcarnitine (c6)	acetylcarnitine (c2)	161	6	6			other
5407	GCST90200358_GCST90200388	rs603424	palmitoleate (16:1n7)	arachidonate (20:4n6)	67	16	16	1	4	other
5408	GCST90200358_GCST90200388	rs174564	palmitoleate (16:1n7)	arachidonate (20:4n6)	62	16	16	1	4	FADS
5445	GCST90200349_GCST90199728	rs174566	10-nonadecenoate (19:1n9)	eicosapentaenoate (epa; 20:5n3)	62	19	19	1	5	FADS
5523	GCST90199708_GCST90200018	rs662138	adipoylcarnitine (c6-dc)	propionylcarnitine (c3)	97	6	6			other
5526	GCST90199710_GCST90200388	rs968567	palmitoleate (16:1n7)	docosatrienoate (22:3n3)	62	16	16	1	3	FADS
5580	GCST90199715_GCST90199730	rs270615	myristoylcarnitine (c14)	myristoleate (14:1n5)	115	14	14		1	other
5581	GCST90199715_GCST90199730	rs603424	myristoylcarnitine (c14)	myristoleate (14:1n5)	67	14	14		1	other
5597	GCST90199733_GCST90199742	rs174554	1-linoleoyl-gpc (18:2)	1-palmitoyl-gpc (16:0)	62	18	18	2	0	FADS
5598	GCST90199733_GCST90199742	rs1532624	1-linoleoyl-gpc (18:2)	1-palmitoyl-gpc (16:0)	26	18	18	2	0	other
5628	GCST90199709_GCST90200388	rs603424	palmitoleate (16:1n7)	adrenate (22:4n6)	67	16	16	1	4	other
5629	GCST90199709_GCST90200388	rs174549	palmitoleate (16:1n7)	adrenate (22:4n6)	62	16	16	1	4	FADS
5644	GCST90200354_GCST90199713	rs174546	docosapentaenoate (n3 dpa; 22:5n3)	linoleate (18:2n6)	62	22	22	5	2	FADS
5683	GCST90199807_GCST90199728	rs77420750	10-nonadecenoate (19:1n9)	hexadecanedioate (c16-dc)	10	19	19	1		other
5743	GCST90200320_GCST90199669	rs272849	acetylcarnitine (c2)	dihomo-linoleate (20:2n6)	115	2	2		2	other
5746	GCST90199723_GCST90200414	rs28415528	myristate (14:0)	5-dodecenoate (12:1n7)	155	14	14	0	1	other
5747	GCST90199723_GCST90200414	rs603424	myristate (14:0)	5-dodecenoate (12:1n7)	67	14	14	0	1	other
5757	GCST90199721_GCST90200388	rs603424	palmitoleate (16:1n7)	stearidonate (18:4n3)	67	16	16	1	4	other
5758	GCST90199721_GCST90200388	rs174566	palmitoleate (16:1n7)	stearidonate (18:4n3)	62	16	16	1	4	FADS
5789	GCST90200358_GCST90199730	rs272880	myristoylcarnitine (c14)	arachidonate (20:4n6)	115	14	14		4	other
5862	GCST90199709_GCST90199710	rs99780	docosatrienoate (22:3n3)	adrenate (22:4n6)	62	22	22	3	4	FADS
5869	GCST90199796_GCST90199731	rs174570	10-heptadecenoate (17:1n7)	docosapentaenoate (n6 dpa; 22:5n6)	62	17	17	1	5	FADS
5897	GCST90199750_GCST90199723	rs971887	5-dodecenoate (12:1n7)	laurylcarnitine (c12)	155	12	12	1		other
5898	GCST90199750_GCST90199723	rs603424	5-dodecenoate (12:1n7)	laurylcarnitine (c12)	67	12	12	1		other
5899	GCST90199750_GCST90199666	rs17843929	palmitoylcarnitine (c16)	laurylcarnitine (c12)	118	16	16			other
5938	GCST90199710_GCST90200150	rs174564	arachidonoylcarnitine (c20:4)	docosatrienoate (22:3n3)	62	20	20	4	3	FADS
